# Variance quantitative trait loci reveal gene-gene interactions which alter blood traits

**DOI:** 10.1101/2024.09.18.24313883

**Authors:** Yash Pershad, Hannah Poisner, Robert W Corty, Jacklyn N Hellwege, Alexander G Bick

## Abstract

Gene-gene (GxG) interactions play an important role in human genetics, potentially explaining part of the “missing heritability” of polygenic traits and the variable expressivity of monogenic traits. Many GxG interactions have been identified in model organisms through experimental breeding studies, but they have been difficult to identify in human populations. To address this challenge, we applied two complementary variance QTL (vQTL)-based approaches to identify GxG interactions that contribute to human blood traits and blood-related disease risk. First, we used the previously validated genome-wide scale test for each trait in ∼450,000 people in the UK Biobank and identified 4 vQTLs. Genome-wide GxG interaction testing of these vQTLs enabled discovery of novel interactions between (1) *CCL24* and *CCL26* for eosinophil count and plasma CCL24 and CCL26 protein levels and (2) *HLA-DQA1* and *HLA-DQB1* for lymphocyte count and risk of celiac disease, both of which replicated in ∼140,000 NIH All of Us and ∼70,000 Vanderbilt BioVU participants. Second, we used a biologically informed approach to search for vQTL in disease-relevant genes. This approach identified (1) a known interaction for hemoglobin between two pathogenic variants in *HFE* which cause hereditary hemochromatosis and alters risk of cirrhosis and (2) a novel interaction between the *JAK2* 46/1 haplotype and a variant on chromosome 14 which modifies platelet count, *JAK2* V617F clonal hematopoiesis, and risk of polycythemia vera. This work identifies novel disease-relevant GxG interactions and demonstrates the utility of vQTL-based approaches in identifying GxG interactions relevant to human health at scale.
