## Supplementary Tables for "Variance quantitative trait loci reveal gene-gene interactions which alter blood traits"

### Sheet: S1
Supplementary Table 1. Genome-wide variance quantitative trait loci from Scale Test
Blood Trait	vQTL (Gene)	N	Mean GWAS beta [95% CI]	Mean GWAS Pval	Variance GWAS beta [95% CI]	Variance GWAS Pval
Eosinophil count	rs10281069 (CCL24)	466985	-0.0086 [-0.012, -0.005]	2e-06	0.016 [0.012, 0.020]	2.25e-15
Eosinophil count	rs340809 (IL5RA)	466985	-0.0081 [-0.012, -0.0042]	5e-05	0.016 [0.012, 0.021]	4.12e-13
Lymphocyte count	rs3819720 (TAP2)	472164	-0.0085 [-0.012, -0.0048]	9e-06	0.013 [0.0083, 0.017]	2.91e-08
Lymphocyte count	rs13395354 (ACOXL)	472466	0.0022 [-0.0024, 0.0069]	0.34	-0.016 [-0.021, -0.010]	3.45e-08

### Sheet: S2
Supplementary Table 2. Plasma CCL24 and CCL26 protein level regressions adjusting for age, age^2, sex, 5 PCs
	Plasma CCL24 Protein Levels (N=50,562)			Plasma CCL26 Protein Levels (N=50,562)
Term	Coefficient	95% CI	Pval	Coefficient	95% CI	Pval
rs112610805	-0.57	-0.60, -0.55		0.09	[0.06, 0.12]	2.96e-08
rs10281069	-0.79	-0.80, -0.78	0	0.013	[-0.0052, 0.030]	0.166
rs112610805:rs10281069	0.37	0.35, 0.40	4.99e-247	-0.05	[-0.08, -0.02]	0.00029

### Sheet: S3
Supplementary Table 3. Lymphocyte count regression adjusting for age, age^2, sex, 5 PCs
UK Biobank (N=472,466)
Term	Coefficient	95% CI	Pval
rs4713570	0.023	0.016, 0.031	3.51e-09
rs3819720	0.017	0.010, 0.023	2.59e-07
rs4713570:rs3819720	-0.03	-0.037, -0.022	5.85e-15

### Sheet: S4
Supplementary Table 4. Gene-trait-disease trios with variance quantitative trait loci (vQTLs).
Gene	Trait	Disease	vQTLs
CHEK2	Lymphocytes	Chronic lymphocytic leukemia	None
JAK2	Platelets	Polycythemia vera	rs10115518, rs3824433, rs17425819
RUNX1	Platelets	Familial platelet disorder	rs2834712
IL33	Eosinophils	Atopic dermatitis	rs16924161, rs7038893
ENG	Hemoglobin	Hereditary hemorrhagic telangiectasia	None
HFE	Hemoglobin	Hereditary hemochromatosis	rs1122138

### Sheet: S5
Supplementary Table 5. Interactions between rs4645 and variance quantitative trait loci in HFE for hemoglobin regressions adjusting for age, age^2, sex, 5 PCs
rs2858993	Coefficient	95% CI	Pval
rs4645	0.00094	[-0.0061, 0.0096]	0.674
rs2858993	0.045	[0.040, 0.050]	6.51e-67
rs4645:rs2858993	0.067	[0.060, 0.075]	1.09e-71
rs12346
rs4645	-0.017	[-0.028, -0.0055]	0.00326
rs12346	0.024	[0.018, 0.031]	1.64e-14
rs4645:rs12346	0.078	[0.070, 0.086]	1.1e-86
rs2794719
rs4645	0.00094	[-0.0069, 0.0088]	0.815
rs2794719	0.044	[0.039, 0.049]	2.6e-65
rs4645:rs2794719	0.068	[0.061, 0.076]	1.07e-73
